# Uncovering the gastrointestinal passage, intestinal epithelial cellular uptake and AGO2 loading of milk miRNAs in neonates using xenomiRs as tracers

**DOI:** 10.1101/2021.08.24.21262525

**Authors:** Patrick Philipp Weil, Susanna Reincke, Christian Alexander Hirsch, Federica Giachero, Malik Aydin, Jonas Scholz, Franziska Jönsson, Claudia Hagedorn, Duc Ninh Nguyen, Thomas Thymann, Anton Pembaur, Valerie Orth, Victoria Wünsche, Ping-Ping Jiang, Stefan Wirth, Andreas C. W. Jenke, Per Torp Sangild, Florian Kreppel, Jan Postberg

## Abstract

**Background:** Human breast milk has a high microRNA (miRNA) content. It remains unknown whether and how milk miRNAs might affect intestinal gene regulation and homeostasis of the developing microbiome after initiation of enteral nutrition. However, this requires that relevant milk miRNA amounts survive gastrointestinal passage, are taken up by cells, and become available to the RNA interference (RNAi) machinery. It seems important to dissect the fate of these miRNAs after oral ingestion and gastrointestinal passage.

**Objective:** Our goal was to analyze the potential transmissibility of milk miRNAs via the gastrointestinal system in neonate humans and a porcine model *in vivo* to contribute to the discussion whether milk miRNAs could influence gene regulation in neonates and thus might vertically transmit developmental relevant signals.

**Design:** We performed cross-species profiling of miRNAs via deep-sequencing and utilized dietary xenobiotic taxon-specific milk miRNA (xenomiRs) as tracers in human and porcine neonates, followed by functional studies in primary human fetal intestinal epithelial cells (HIEC-6) using Ad5-mediated miRNA-gene transfer.

**Results:** Mammals share many milk miRNAs yet exhibit taxon-specific miRNA fingerprints. We traced bovine-specific miRNAs from formula-nutrition in human preterm stool and 9 days after onset of enteral feeding in intestinal cells of preterm piglets. Thereafter, several xenomiRs accumulated in the intestinal cells. Moreover, few hours after introducing enteral feeding in preterm piglets with supplemented reporter miRNAs (cel-miR-39-5p/-3p), we observed their enrichment in blood serum and in AGO2-immunocomplexes from intestinal biopsies.

**Conclusions:** Milk-derived miRNAs survived gastrointestinal passage in human and porcine neonates. Bovine-specific miRNAs accumulated in intestinal cells of preterm piglets after enteral feeding with bovine colostrum/formula. In piglets, colostrum supplementation with cel-miR-39-5p/-3p resulted in increased blood levels of cel-miR-39-3p and argonaute RISC catalytic component 2 (AGO2) loading in intestinal cells. This suggests the possibility of vertical transmission of miRNA signaling from milk through the neonatal digestive tract.
