## Supplemental Table 2 for "Uncovering the gastrointestinal passage, intestinal epithelial cellular uptake and AGO2 loading of milk miRNAs in neonates using xenomiRs as tracers"

### Sheet: top-ranked predicted hsa mRNAs
Supplemental Table 2
Uncovering the gastrointestinal passage, intestinal epithelial cellular uptake and AGO2 loading of milk miRNAs in neonates using xenomiRs as tracers
Patrick Philipp Weil1, Susanna Reincke1, Christian Alexander Hirsch1, Federica Giachero1, Malik Aydin1,2, Jonas Scholz3, Franziska Jönsson3, Claudia Hagedorn3, Duc Ninh Nguyen4, Thomas Thymann4, Anton Pembaur1, Valerie Orth5, Victoria Wünsche1, Ping-Ping Jiang4,6 Stefan Wirth2, Andreas C. W. Jenke7, Per Torp Sangild4, Florian Kreppel3, Jan Postberg1,*
*corresponding author
1Clinical Molecular Genetics and Epigenetics, Faculty of Health, Centre for Biomedical Education & Research (ZBAF), Witten/Herdecke University, Alfred-Herrhausen-Str. 50, 58448 Witten, Germany
2HELIOS University Hospital Wuppertal, Children’s Hospital, Centre for Clinical & Translational Research (CCTR), Witten/Herdecke University, Heusnerstr. 40, 42283 Wuppertal, Germany
3Chair of Biochemistry and Molecular Medicine, Faculty of Health, Centre for Biomedical Education and Research (ZBAF), Witten/Herdecke University, Stockumer Str. 10, 58453 Witten, Germany
4Comparative Pediatrics and Nutrition, Department of Veterinary and Animal Sciences, University of Copenhagen, Copenhagen, Denmark
5HELIOS University Hospital Wuppertal, Department of Surgery II, Centre for Clinical & Translational Research (CCTR), Witten/Herdecke University, Heusnerstr. 40, 42283 Wuppertal, Germany
6School of Public Health, Sun Yat-sen University, Guangzhou, China
7Klinikum Kassel, Zentrum für Kinder- und Jugendmedizin, Neonatologie und allgemeine Pädiatrie, Mönchebergstr. 41-43, 34125 Kassel, Germany
Title:	Predicted human mRNA targets for several selected bovine-specific miRNAs.
Subtitle:	Results of searches using the custom sequence prediction option of mirDB.org (http://www.mirdb.org) for human mRNA target prediction.
*mentioned or experimentally addressed bta-mir/predicted human mRNA target
http://www.mirdb.org/miRDB/custom.html	Target Rank	Target Score	Gene Symbol	Gene Description
bta-mir-2904	1	99	TMEM260	transmembrane protein 260
	2	99	RHO	rhodopsin
	3	98	GTF3C2	general transcription factor IIIC, polypeptide 2, beta 110kDa
	4	97	KPNA3	karyopherin alpha 3 (importin alpha 4)
	5	97	RUNX1T1	runt-related transcription factor 1; translocated to, 1 (cyclin D-related)
	6	96	SEMA3A	sema domain, immunoglobulin domain (Ig), short basic domain, secreted, (semaphorin) 3A
	7	95	SIX1	SIX homeobox 1
	8	94	KCTD16	potassium channel tetramerization domain containing 16
	9	94	PRIMA1	proline rich membrane anchor 1
	10	94	FAM65C	family with sequence similarity 65, member C
	11	94	PLCB1	phospholipase C, beta 1 (phosphoinositide-specific)
	12	93	MECP2	methyl CpG binding protein 2 (Rett syndrome)
	13	93	LLGL1	lethal giant larvae homolog 1 (Drosophila)
	14	93	QRICH1	glutamine-rich 1
	15	93	LIG3	ligase III, DNA, ATP-dependent
	16	93	NLK	nemo-like kinase
	17	92	DOK4	docking protein 4
	18	91	ZNF512	zinc finger protein 512
	19	90	MCFD2	multiple coagulation factor deficiency 2
	20	90	AP1G1	adaptor-related protein complex 1, gamma 1 subunit
	21	90	PDE1B	phosphodiesterase 1B, calmodulin-dependent
	22	90	TMEM104	transmembrane protein 104
bta-mir-2887				no high score hit
bta-mir-2478	1	97	DACT1	dishevelled-binding antagonist of beta-catenin 1
	2	97	GLCCI1	glucocorticoid induced transcript 1
	3	96	DCAF6	DDB1 and CUL4 associated factor 6
	4	96	SMOX	spermine oxidase
	5	95	NUP153	nucleoporin 153kDa
	6	95	UBE2E3	ubiquitin-conjugating enzyme E2E 3
	7	95	OXSR1	oxidative stress responsive 1
	8	94	CAP1	CAP, adenylate cyclase-associated protein 1 (yeast)
	9	94	DMP1	dentin matrix acidic phosphoprotein 1
	10	94	SLC16A12	solute carrier family 16, member 12
	11	94	TNPO1	transportin 1
	12	94	SV2B	synaptic vesicle glycoprotein 2B
	13	94	PHYHIPL	phytanoyl-CoA 2-hydroxylase interacting protein-like
	14	93	B3GNT9	UDP-GlcNAc:betaGal beta-1,3-N-acetylglucosaminyltransferase 9
	15	93	ARL8B	ADP-ribosylation factor-like 8B
	16	92	PPCDC	phosphopantothenoylcysteine decarboxylase
	17	92	LPGAT1	lysophosphatidylglycerol acyltransferase 1
	18	92	ABCC6	ATP-binding cassette, sub-family C (CFTR/MRP), member 6
	19	91	FAM19A2	family with sequence similarity 19 (chemokine (C-C motif)-like), member A2
	20	91	RAP1A	RAP1A, member of RAS oncogene family
	21	91	STAG2	stromal antigen 2
	22	90	ARMC5	armadillo repeat containing 5
	23	90	ITGB5	integrin, beta 5
	24	90	KIRREL2	kin of IRRE like 2 (Drosophila)
	25	90	RCE1	Ras converting CAAX endopeptidase 1
bta-mir-2428	1	99	RSPRY1	ring finger and SPRY domain containing 1
	2	99	SYT1	synaptotagmin I
	3	99	ZNRF3	zinc and ring finger 3
	4	99	SEZ6	seizure related 6 homolog (mouse)
	5	98	MPI	mannose phosphate isomerase
	6	98	CCDC28A	coiled-coil domain containing 28A
	7	98	RERE	arginine-glutamic acid dipeptide (RE) repeats
	8	97	IREB2	iron-responsive element binding protein 2
	9	97	GRAMD1B	GRAM domain containing 1B
	10	97	AGAP2	ArfGAP with GTPase domain, ankyrin repeat and PH domain 2
	11	97	DDAH1	dimethylarginine dimethylaminohydrolase 1
	12	96	RASGRP1	RAS guanyl releasing protein 1 (calcium and DAG-regulated)
	13	96	FAM69B	family with sequence similarity 69, member B
	14	96	CDC42BPA	CDC42 binding protein kinase alpha (DMPK-like)
	15	96	KCNK9	potassium channel, subfamily K, member 9
	16	96	PLEKHM3	pleckstrin homology domain containing, family M, member 3
	17	96	ZDHHC7	zinc finger, DHHC-type containing 7
	18	96	NBEA	neurobeachin
	19	95	ABR	active BCR-related
	20	95	GRIN3A	glutamate receptor, ionotropic, N-methyl-D-aspartate 3A
	21	95	MYLK4	myosin light chain kinase family, member 4
	22	95	PCYT1B	phosphate cytidylyltransferase 1, choline, beta
	23	95	HIVEP3	human immunodeficiency virus type I enhancer binding protein 3
	24	95	OSBP2	oxysterol binding protein 2
	25	95	EPHA4	EPH receptor A4
	26	94	ZNF329	zinc finger protein 329
	27	94	TMEM189	transmembrane protein 189
	28	94	TGIF2	TGFB-induced factor homeobox 2
	29	94	CHD5	chromodomain helicase DNA binding protein 5
	30	94	MIER2	mesoderm induction early response 1, family member 2
	31	94	SPOCK2	sparc/osteonectin, cwcv and kazal-like domains proteoglycan (testican) 2
	32	94	FUNDC2	FUN14 domain containing 2
	33	94	SDC3	syndecan 3
	34	93	TMEM248	transmembrane protein 248
	35	93	TMEM151B	transmembrane protein 151B
	36	93	GRM4	glutamate receptor, metabotropic 4
	37	93	MID2	midline 2
	38	93	PSD3	pleckstrin and Sec7 domain containing 3
	39	92	KLHL42	kelch-like family member 42
	40	92	STC1	stanniocalcin 1
	41	92	MBD4	methyl-CpG binding domain protein 4
	42	92	MYEF2	myelin expression factor 2
	43	92	MFAP1	microfibrillar-associated protein 1
	44	92	FAM168A	family with sequence similarity 168, member A
	45	92	IVD	isovaleryl-CoA dehydrogenase
	46	92	EFNB3	ephrin-B3
	47	91	CHD2	chromodomain helicase DNA binding protein 2
	48	91	NEDD9	neural precursor cell expressed, developmentally down-regulated 9
	49	91	STX1A	syntaxin 1A (brain)
	50	91	ST6GAL1	ST6 beta-galactosamide alpha-2,6-sialyltranferase 1
	51	90	RAPGEF6	Rap guanine nucleotide exchange factor (GEF) 6
	52	90	MMP14	matrix metallopeptidase 14 (membrane-inserted)
	53	90	UBOX5	U-box domain containing 5
	54	90	VASH1	vasohibin 1
	55	90	GPRC5C	G protein-coupled receptor, class C, group 5, member C
bta-mir-677*	1	100	SP4	Sp4 transcription factor*
	2	100	ANKRD44	ankyrin repeat domain 44
	3	100	ZHX1	zinc fingers and homeoboxes 1*
	4	100	DDX3X	DEAD (Asp-Glu-Ala-Asp) box helicase 3, X-linked*
	5	100	TROVE2	TROVE domain family, member 2
	6	100	SEMA3C	sema domain, immunoglobulin domain (Ig), short basic domain, secreted, (semaphorin) 3C
	7	99	MEX3B	mex-3 RNA binding family member B
	8	99	PLCXD3	phosphatidylinositol-specific phospholipase C, X domain containing 3*
	9	99	MATR3	matrin 3
	10	99	SEL1L	sel-1 suppressor of lin-12-like (C. elegans)
	11	99	HMCN1	hemicentin 1
	12	99	ATRX	alpha thalassemia/mental retardation syndrome X-linked*
	13	99	YWHAG	tyrosine 3-monooxygenase/tryptophan 5-monooxygenase activation protein, gamma
	14	99	HECW2	HECT, C2 and WW domain containing E3 ubiquitin protein ligase 2
	15	99	PCMTD1	protein-L-isoaspartate (D-aspartate) O-methyltransferase domain containing 1
	16	99	WDSUB1	WD repeat, sterile alpha motif and U-box domain containing 1
	17	99	ATAD1	ATPase family, AAA domain containing 1
	18	98	SMEK2	SMEK homolog 2, suppressor of mek1 (Dictyostelium)
	19	98	NR3C1	nuclear receptor subfamily 3, group C, member 1 (glucocorticoid receptor)
	20	98	CYR61	cysteine-rich, angiogenic inducer, 61
	21	98	CSDE1	cold shock domain containing E1, RNA-binding
	22	98	MOB3B	MOB kinase activator 3B
	23	98	CEP135	centrosomal protein 135kDa
	24	98	CKS2	CDC28 protein kinase regulatory subunit 2
	25	98	MTMR3	myotubularin related protein 3
	26	98	PDS5B	PDS5, regulator of cohesion maintenance, homolog B (S. cerevisiae)
	27	97	ROR1	receptor tyrosine kinase-like orphan receptor 1
	28	97	TBC1D9	TBC1 domain family, member 9 (with GRAM domain)
	29	97	P4HA1	prolyl 4-hydroxylase, alpha polypeptide I
	30	97	ZDHHC17	zinc finger, DHHC-type containing 17
	31	97	FBXW11	F-box and WD repeat domain containing 11
	32	97	MED13	mediator complex subunit 13
	33	97	KIF5B	kinesin family member 5B
	34	97	THRB	thyroid hormone receptor, beta
	35	97	MOB1B	MOB kinase activator 1B
	36	97	DUSP16	dual specificity phosphatase 16
	37	97	KPNA1	karyopherin alpha 1 (importin alpha 5)
	38	96	GK5	glycerol kinase 5 (putative)
	39	96	E2F6	E2F transcription factor 6
	40	96	KIAA1919	KIAA1919
	41	96	PLXDC2	plexin domain containing 2
	42	96	MCCC2	methylcrotonoyl-CoA carboxylase 2 (beta)
	43	95	ERLIN1	ER lipid raft associated 1
	44	95	KLF12	Kruppel-like factor 12
	45	95	IKZF5	IKAROS family zinc finger 5 (Pegasus)
	46	95	TSC1	tuberous sclerosis 1
	47	95	G3BP2	GTPase activating protein (SH3 domain) binding protein 2
	48	95	SNTG1	syntrophin, gamma 1
	49	95	ARHGAP32	Rho GTPase activating protein 32
	50	95	DENND1B	DENN/MADD domain containing 1B
	51	95	TTC39C	tetratricopeptide repeat domain 39C
	52	94	RAP2C	RAP2C, member of RAS oncogene family
	53	94	TM9SF3	transmembrane 9 superfamily member 3
	54	94	C20orf194	chromosome 20 open reading frame 194
	55	94	ZNF280D	zinc finger protein 280D
	56	94	E2F5	E2F transcription factor 5, p130-binding
	57	94	BOD1L1	biorientation of chromosomes in cell division 1-like 1
	58	94	ZNF804A	zinc finger protein 804A
	59	93	FAM135A	family with sequence similarity 135, member A
	60	93	UBE2J1	ubiquitin-conjugating enzyme E2, J1
	61	93	GAPVD1	GTPase activating protein and VPS9 domains 1
	62	93	MYH10	myosin, heavy chain 10, non-muscle
	63	93	SMAD5	SMAD family member 5
	64	93	GSPT1	G1 to S phase transition 1
	65	93	GPR116	G protein-coupled receptor 116
	66	93	PTGS1	prostaglandin-endoperoxide synthase 1 (prostaglandin G/H synthase and cyclooxygenase)
	67	93	MBNL3	muscleblind-like splicing regulator 3
	68	93	ANKRD49	ankyrin repeat domain 49
	69	93	ADCY6	adenylate cyclase 6
	70	93	LPPR4	lipid phosphate phosphatase-related protein type 4
	71	93	NCBP2	nuclear cap binding protein subunit 2, 20kDa
	72	92	UNKL	unkempt family zinc finger-like
	73	92	GTF2A1	general transcription factor IIA, 1, 19/37kDa
	74	92	GUCY1A2	guanylate cyclase 1, soluble, alpha 2
	75	92	ZMYM6	zinc finger, MYM-type 6
	76	92	XBP1	X-box binding protein 1
	77	92	OSCP1	organic solute carrier partner 1
	78	92	NRK	Nik related kinase
	79	91	ARIH1	ariadne RBR E3 ubiquitin protein ligase 1
	80	91	MAPRE1	microtubule-associated protein, RP/EB family, member 1
	81	91	ZNF275	zinc finger protein 275
	82	91	XPNPEP1	X-prolyl aminopeptidase (aminopeptidase P) 1, soluble
	83	91	EIF4E	eukaryotic translation initiation factor 4E
	84	91	TAF5L	TAF5-like RNA polymerase II, p300/CBP-associated factor (PCAF)-associated factor, 65kDa
	85	91	SMURF1	SMAD specific E3 ubiquitin protein ligase 1
	86	91	ABI1	abl-interactor 1
	87	91	ANXA4	annexin A4
	88	91	MAMDC2	MAM domain containing 2
	89	91	RAB28	RAB28, member RAS oncogene family
	90	91	BRAF	v-raf murine sarcoma viral oncogene homolog B
	91	91	ANKRD13C	ankyrin repeat domain 13C
	92	91	SH2B2	SH2B adaptor protein 2
	93	91	F2RL1	coagulation factor II (thrombin) receptor-like 1
	94	90	ARL5B	ADP-ribosylation factor-like 5B
	95	90	ARID1A	AT rich interactive domain 1A (SWI-like)
	96	90	ABCD3	ATP-binding cassette, sub-family D (ALD), member 3
	97	90	PTPN14	protein tyrosine phosphatase, non-receptor type 14
	98	90	CYYR1	cysteine/tyrosine-rich 1
	99	90	GRIA3	glutamate receptor, ionotropic, AMPA 3
	100	90	APH1B	APH1B gamma secretase subunit
bta-mir-3533	1	99	WDR72	WD repeat domain 72
	2	99	SOSTDC1	sclerostin domain containing 1
	3	98	SEPHS1	selenophosphate synthetase 1
	4	97	KDM5B	lysine (K)-specific demethylase 5B
	5	96	CHD6	chromodomain helicase DNA binding protein 6
	6	96	FNDC3B	fibronectin type III domain containing 3B
	7	95	DYNAP	dynactin associated protein
	8	94	CYP7B1	cytochrome P450, family 7, subfamily B, polypeptide 1
	9	94	GRM5	glutamate receptor, metabotropic 5
	10	94	C15orf60	chromosome 15 open reading frame 60
	11	94	BTBD7	BTB (POZ) domain containing 7
	12	93	PRUNE	prune exopolyphosphatase
	13	93	UNC5C	unc-5 homolog C (C. elegans)
	14	92	GNB4	guanine nucleotide binding protein (G protein), beta polypeptide 4
	15	92	PLAG1	pleiomorphic adenoma gene 1
	16	92	C21orf91	chromosome 21 open reading frame 91
	17	92	GPR171	G protein-coupled receptor 171
	18	91	PSD3	pleckstrin and Sec7 domain containing 3
	19	91	SATB2	SATB homeobox 2
	20	90	HEPHL1	hephaestin-like 1
	21	90	CLK2	CDC-like kinase 2
	22	90	C17orf78	chromosome 17 open reading frame 78
	23	90	PRSS35	protease, serine, 35
	24	90	PXN	paxillin
	25	90	ANK2	ankyrin 2, neuronal
bta-mir-2892				no high score hit
bta-mir-2361*	1	100	ANK3	ankyrin 3, node of Ranvier (ankyrin G)
	2	99	NRXN1	neurexin 1
	3	99	CARF	calcium responsive transcription factor
	4	98	MEGF9	multiple EGF-like-domains 9
	5	98	EIF3A	eukaryotic translation initiation factor 3, subunit A
	6	98	ADAMTSL1	ADAMTS-like 1
	7	97	MEIS2	Meis homeobox 2
	8	97	YTHDF3	YTH domain family, member 3
	9	97	KIAA2022	KIAA2022
	10	97	COL19A1	collagen, type XIX, alpha 1
	11	97	REV3L	REV3-like, polymerase (DNA directed), zeta, catalytic subunit
	12	96	NUDT4	nudix (nucleoside diphosphate linked moiety X)-type motif 4
	13	96	AFF1	AF4/FMR2 family, member 1
	14	96	SCN3B	sodium channel, voltage-gated, type III, beta subunit
	15	96	C9orf72	chromosome 9 open reading frame 72
	16	95	ADAM22	ADAM metallopeptidase domain 22
	17	95	TNRC6B	trinucleotide repeat containing 6B
	18	95	KMT2C	lysine (K)-specific methyltransferase 2C
	19	95	ZBTB6	zinc finger and BTB domain containing 6
	20	94	FAM150B	family with sequence similarity 150, member B
	21	94	TSPAN5	tetraspanin 5
	22	94	KIAA1549	KIAA1549
	23	94	KCNJ2	potassium inwardly-rectifying channel, subfamily J, member 2
	24	94	REEP3	receptor accessory protein 3
	25	93	C15orf62	chromosome 15 open reading frame 62
	26	93	PLCB1	phospholipase C, beta 1 (phosphoinositide-specific)
	27	93	NLGN3	neuroligin 3
	28	93	CREG2	cellular repressor of E1A-stimulated genes 2
	29	92	KDM4C	lysine (K)-specific demethylase 4C
	30	92	FAM219A	family with sequence similarity 219, member A
	31	92	PRKAB2	protein kinase, AMP-activated, beta 2 non-catalytic subunit
	32	92	POF1B	premature ovarian failure, 1B
	33	92	TFDP1	transcription factor Dp-1
	34	92	NUS1	nuclear undecaprenyl pyrophosphate synthase 1 homolog (S. cerevisiae)
	35	91	PPTC7	PTC7 protein phosphatase homolog (S. cerevisiae)
	36	91	TMEM167A	transmembrane protein 167A
	37	91	EPHA7	EPH receptor A7
	38	91	PLXDC2	plexin domain containing 2
	39	91	GRIA2	glutamate receptor, ionotropic, AMPA 2
	40	90	SNX14	sorting nexin 14
	41	90	EFR3A	EFR3 homolog A (S. cerevisiae)
	42	90	PHC3	polyhomeotic homolog 3 (Drosophila)
	43	90	UBE2E3	ubiquitin-conjugating enzyme E2E 3
	44	90	BCL11A	B-cell CLL/lymphoma 11A (zinc finger protein)
	45	90	NAALADL2	N-acetylated alpha-linked acidic dipeptidase-like 2
	46	90	TFAP2A	transcription factor AP-2 alpha (activating enhancer binding protein 2 alpha)
	47	90	TLL1	tolloid-like 1
	48	90	FERMT2	fermitin family member 2
bta-mir-2404*	1	100	CSMD3	CUB and Sushi multiple domains 3
	2	100	PRPF40A	PRP40 pre-mRNA processing factor 40 homolog A (S. cerevisiae)
	3	99	ROBO2	roundabout, axon guidance receptor, homolog 2 (Drosophila)
	4	99	FNDC3B	fibronectin type III domain containing 3B
	5	99	UBE2B	ubiquitin-conjugating enzyme E2B
	6	99	HERPUD2	HERPUD family member 2
	7	99	EEA1	early endosome antigen 1
	8	98	ZDHHC17	zinc finger, DHHC-type containing 17
	9	98	MYCBP2	MYC binding protein 2, E3 ubiquitin protein ligase
	10	98	ZNF367	zinc finger protein 367
	11	98	ZBTB34	zinc finger and BTB domain containing 34
	12	98	HPCA	hippocalcin
	13	98	CADM2	cell adhesion molecule 2
	14	98	KLF7	Kruppel-like factor 7 (ubiquitous)
	15	98	RAD23B	RAD23 homolog B (S. cerevisiae)
	16	98	SP4	Sp4 transcription factor
	17	98	SLAIN2	SLAIN motif family, member 2
	18	98	HEY2	hes-related family bHLH transcription factor with YRPW motif 2
	19	97	HRK	harakiri, BCL2 interacting protein
	20	97	CRK	v-crk avian sarcoma virus CT10 oncogene homolog
	21	97	NAA30	N(alpha)-acetyltransferase 30, NatC catalytic subunit
	22	97	VPS26B	vacuolar protein sorting 26 homolog B (S. pombe)
	23	96	MYLK	myosin light chain kinase
	24	96	TIA1	TIA1 cytotoxic granule-associated RNA binding protein
	25	96	CLOCK	clock circadian regulator
	26	96	ANO3	anoctamin 3
	27	96	HIVEP3	human immunodeficiency virus type I enhancer binding protein 3
	28	96	KLHL14	kelch-like family member 14
	29	96	AMMECR1L	AMMECR1-like
	30	96	FBXW2	F-box and WD repeat domain containing 2
	31	95	REST	RE1-silencing transcription factor
	32	95	MMD	monocyte to macrophage differentiation-associated
	33	95	ARHGAP21	Rho GTPase activating protein 21
	34	94	EBF1	early B-cell factor 1
	35	94	KIAA1430	KIAA1430
	36	93	ADAMTS6	ADAM metallopeptidase with thrombospondin type 1 motif, 6
	37	93	CDK17	cyclin-dependent kinase 17
	38	93	VPS26A	vacuolar protein sorting 26 homolog A (S. pombe)
	39	92	ELOVL7	ELOVL fatty acid elongase 7
	40	92	NCOA1	nuclear receptor coactivator 1
	41	92	PNRC2	proline-rich nuclear receptor coactivator 2
	42	92	ZNF217	zinc finger protein 217
	43	92	ELAVL2	ELAV like neuron-specific RNA binding protein 2
	44	91	INADL	InaD-like (Drosophila)
	45	91	KCNK10	potassium channel, subfamily K, member 10
	46	91	VCPIP1	valosin containing protein (p97)/p47 complex interacting protein 1
	47	90	DLD	dihydrolipoamide dehydrogenase
	48	90	ZNF189	zinc finger protein 189
	49	90	PIGK	phosphatidylinositol glycan anchor biosynthesis, class K
	50	90	MXI1	MAX interactor 1, dimerization protein
	51	90	MTF1	metal-regulatory transcription factor 1
bta-mir-2372	1	100	GSG1L	GSG1-like
	2	99	OLFM3	olfactomedin 3
	3	97	LYPLA1	lysophospholipase I
	4	97	SLC9A8	solute carrier family 9, subfamily A (NHE8, cation proton antiporter 8), member 8
	5	97	LOX	lysyl oxidase
	6	96	GRM1	glutamate receptor, metabotropic 1
	7	96	FOXN3	forkhead box N3
	8	96	FGF12	fibroblast growth factor 12
	9	96	TRPM3	transient receptor potential cation channel, subfamily M, member 3
	10	96	PSPC1	paraspeckle component 1
	11	95	CBWD1	COBW domain containing 1
	12	95	PBX1	pre-B-cell leukemia homeobox 1
	13	94	COIL	coilin
	14	93	CLTC	clathrin, heavy chain (Hc)
	15	92	RORA	RAR-related orphan receptor A
	16	91	TMEM30A	transmembrane protein 30A
bta-mir-2440*	1	100	CELF3	CUGBP, Elav-like family member 3
	2	100	TANC2	tetratricopeptide repeat, ankyrin repeat and coiled-coil containing 2
	3	100	SSBP2	single-stranded DNA binding protein 2
	4	99	GNS	glucosamine (N-acetyl)-6-sulfatase
	5	99	ZDHHC17	zinc finger, DHHC-type containing 17
	6	99	MTF2	metal response element binding transcription factor 2
	7	99	MET	met proto-oncogene
	8	98	RAB39B	RAB39B, member RAS oncogene family
	9	98	CMKLR1	chemokine-like receptor 1
	10	98	SNX27	sorting nexin family member 27
	11	98	TERF1	telomeric repeat binding factor (NIMA-interacting) 1
	12	98	DCC	deleted in colorectal carcinoma
	13	97	FAM76A	family with sequence similarity 76, member A
	14	97	SCN3B	sodium channel, voltage-gated, type III, beta subunit
	15	97	MSI2	musashi RNA-binding protein 2
	16	97	UBTD2	ubiquitin domain containing 2
	17	96	GREM2	gremlin 2, DAN family BMP antagonist
	18	96	ISL1	ISL LIM homeobox 1
	19	96	SYF2	SYF2 pre-mRNA-splicing factor
	20	96	BTBD3	BTB (POZ) domain containing 3
	21	96	ROR1	receptor tyrosine kinase-like orphan receptor 1
	22	96	CLCN3	chloride channel, voltage-sensitive 3
	23	95	ELF5	E74-like factor 5 (ets domain transcription factor)
	24	95	ARFGEF1	ADP-ribosylation factor guanine nucleotide-exchange factor 1 (brefeldin A-inhibited)
	25	95	SOCS7	suppressor of cytokine signaling 7
	26	95	SNX16	sorting nexin 16
	27	95	MAP3K13	mitogen-activated protein kinase kinase kinase 13
	28	94	OLFML1	olfactomedin-like 1
	29	94	SLC12A6	solute carrier family 12 (potassium/chloride transporter), member 6
	30	94	ACOX1	acyl-CoA oxidase 1, palmitoyl
	31	93	CGGBP1	CGG triplet repeat binding protein 1
	32	93	UBE2L3	ubiquitin-conjugating enzyme E2L 3
	33	93	UBL3	ubiquitin-like 3
	34	93	MAN1A2	mannosidase, alpha, class 1A, member 2
	35	93	VAMP2	vesicle-associated membrane protein 2 (synaptobrevin 2)
	36	93	FAM149B1	family with sequence similarity 149, member B1
	37	93	NCOA2	nuclear receptor coactivator 2
	38	92	CAMTA1	calmodulin binding transcription activator 1
	39	92	E2F6	E2F transcription factor 6
	40	92	FAM101B	family with sequence similarity 101, member B
	41	92	ELOVL6	ELOVL fatty acid elongase 6
	42	92	LEF1	lymphoid enhancer-binding factor 1
	43	92	PLAG1	pleiomorphic adenoma gene 1
	44	92	BNIP2	BCL2/adenovirus E1B 19kDa interacting protein 2
	45	92	EEF2K	eukaryotic elongation factor-2 kinase
	46	92	GPBP1	GC-rich promoter binding protein 1
	47	91	MSL2	male-specific lethal 2 homolog (Drosophila)
	48	91	SHISA7	shisa family member 7
	49	91	STX17	syntaxin 17
	50	91	CLIP3	CAP-GLY domain containing linker protein 3
	51	91	TMOD2	tropomodulin 2 (neuronal)
	52	91	CSMD3	CUB and Sushi multiple domains 3
	53	91	MDM4	MDM4, p53 regulator
	54	90	FKBP1A	FK506 binding protein 1A, 12kDa
	55	90	ZNF644	zinc finger protein 644
	56	90	TMCC3	transmembrane and coiled-coil domain family 3
	57	90	ZFAND3	zinc finger, AN1-type domain 3
	58	90	ASH1L	ash1 (absent, small, or homeotic)-like (Drosophila)
	59	90	MACROD2	MACRO domain containing 2
	60	90	CREB5	cAMP responsive element binding protein 5
	61	90	CSDE1	cold shock domain containing E1, RNA-binding
	62	90	MTMR7	myotubularin related protein 7
bta-mir-2304	1	98	LGALSL	lectin, galactoside-binding-like
	2	97	CYP2S1	cytochrome P450, family 2, subfamily S, polypeptide 1
	3	96	BRWD3	bromodomain and WD repeat domain containing 3
	4	96	HMGB1	high mobility group box 1
	5	96	CDK17	cyclin-dependent kinase 17
	6	96	ZIC1	Zic family member 1
	7	96	ATAD2	ATPase family, AAA domain containing 2
	8	94	FAM175A	family with sequence similarity 175, member A
	9	94	MS4A2	membrane-spanning 4-domains, subfamily A, member 2
	10	93	TNFSF14	tumor necrosis factor (ligand) superfamily, member 14
	11	92	BCOR	BCL6 corepressor
	12	92	NXPH1	neurexophilin 1
	13	92	ACVR1	activin A receptor, type I
	14	91	NRIP1	nuclear receptor interacting protein 1
	15	91	CLSTN2	calsyntenin 2
	16	91	GRIA2	glutamate receptor, ionotropic, AMPA 2
	17	91	GABPB1	GA binding protein transcription factor, beta subunit 1
	18	90	PLAT	plasminogen activator, tissue
	19	90	ANKS1A	ankyrin repeat and sterile alpha motif domain containing 1A
