## Supplemental Table 3 for "Uncovering the gastrointestinal passage, intestinal epithelial cellular uptake and AGO2 loading of milk miRNAs in neonates using xenomiRs as tracers"

### Sheet: ANOVA results
Supplemental Table 3
Uncovering the gastrointestinal passage, intestinal epithelial cellular uptake and AGO2 loading of milk miRNAs in neonates using xenomiRs as tracers
Patrick Philipp Weil1, Susanna Reincke1, Christian Alexander Hirsch1, Federica Giachero1, Malik Aydin1,2, Jonas Scholz3, Franziska Jönsson3, Claudia Hagedorn3,Duc Ninh Nguyen4, Thomas Thymann4, Anton Pembaur1, Valerie Orth5, Victoria Wünsche1, Ping-Ping Jiang4,6 Stefan Wirth2, Andreas C. W. Jenke7, Per Torp Sangild4,Florian Kreppel3, Jan Postberg1,*
*corresponding author
1Clinical Molecular Genetics and Epigenetics, Faculty of Health, Centre for Biomedical Education & Research (ZBAF), Witten/Herdecke University, Alfred-Herrhausen-Str. 50, 58448 Witten, Germany
2HELIOS University Hospital Wuppertal, Children’s Hospital, Centre for Clinical & Translational Research (CCTR), Witten/Herdecke University, Heusnerstr. 40, 42283 Wuppertal, Germany
3Chair of Biochemistry and Molecular Medicine, Faculty of Health, Centre for Biomedical Education and Research (ZBAF), Witten/Herdecke University, Stockumer Str. 10, 58453 Witten, Germany
4Comparative Pediatrics and Nutrition, Department of Veterinary and Animal Sciences, University of Copenhagen, Copenhagen, Denmark
5HELIOS University Hospital Wuppertal, Department of Surgery II, Centre for Clinical & Translational Research (CCTR), Witten/Herdecke University, Heusnerstr. 40, 42283 Wuppertal, Germany
6School of Public Health, Sun Yat-sen University, Guangzhou, China
7Klinikum Kassel, Zentrum für Kinder- und Jugendmedizin, Neonatologie und allgemeine Pädiatrie, Mönchebergstr. 41-43, 34125 Kassel, Germany
Title:	Differential milk microRNA patterns.
Subtitle:	Results of ANOVA analyses for comparative analyses between hominidae vs. bovidae, hominidae vs.suinae, bovidae vs. suinae as well as omnivores vs. herbivores, omnivores vs. carnivores, herbivores vs. carnivores.
Note: Tukey's multiple comparisons test was selected as a method to correct for multiple comparisons and to report multiplicity adjusted P value for each comparison.
	Hominidae vs. Bovidae	Hominidae vs.Suinae	Bovidae vs. Suinae	Hominidae vs. Bovidae	Hominidae vs.Suinae	Bovidae vs. Suinae	Hominidae vs. Bovidae	Hominidae vs.Suinae	Bovidae vs. Suinae	Omnivores vs. Herbivores	Omnivores vs. Carnivores	Herbivores vs. Carnivores	Omnivores vs. Herbivores	Omnivores vs. Carnivores	Herbivores vs. Carnivores	Omnivores vs. Herbivores	Omnivores vs. Carnivores	Herbivores vs. Carnivores
miR-143-3p	0.1975	<0,0001	<0,0001	ns	***	***	0.1975	0.0001	0.0001	0.0064	<0,0001	<0,0001	**	***	***	0.0064	0.0001	0.0001
miR-192-5p	<0,0001	<0,0001	<0,0001	***	***	***	0.0001	0.0001	0.0001	0.269	<0,0001	<0,0001	ns	***	***	0.269	0.0001	0.0001
miR-21-5p	0.1372	<0,0001	0.0176	ns	***	*	0.1372	0.0001	0.0176	0.9142	0.4349	0.575	ns	ns	ns	0.9142	0.4349	0.575
let-7b-5p	0.3297	0.0716	0.7434	ns	ns	ns	0.3297	0.0716	0.7434	0.8494	0.4598	0.2804	ns	ns	ns	0.8494	0.4598	0.2804
miR-26a-5p	>0,9999	0.0014	0.0011	ns	**	**	0.9999	0.0014	0.0011	0.3426	0.977	0.8084	ns	ns	ns	0.3426	0.977	0.8084
miR-16-5p	0.2994	0.9889	0.9746	ns	ns	ns	0.2994	0.9889	0.9746	0.3448	0.9917	0.7623	ns	ns	ns	0.3448	0.9917	0.7623
miR-194-5p	>0,9999	0.3876	0.4179	ns	ns	ns	0.9999	0.3876	0.4179	0.8087	0.9174	0.723	ns	ns	ns	0.8087	0.9174	0.723
miR-10a-5p	0.9987	0.7646	0.5974	ns	ns	ns	0.9987	0.7646	0.5974	0.8447	0.9409	0.7845	ns	ns	ns	0.8447	0.9409	0.7845
miR-141-3p	0.9186	0.5891	0.9336	ns	ns	ns	0.9186	0.5891	0.9336	0.8826	<0,0001	<0,0001	ns	***	***	0.8826	0.0001	0.0001
miR-375	0.9704	0.3114	0.6425	ns	ns	ns	0.9704	0.3114	0.6425	0.9791	0.9828	0.9531	ns	ns	ns	0.9791	0.9828	0.9531
miR-200a-3p	0.9886	0.576	0.831	ns	ns	ns	0.9886	0.576	0.831	0.8686	0.0249	0.0517	ns	*	ns	0.8686	0.0249	0.0517
miR-181a-5p	0.9893	<0,0001	<0,0001	ns	***	***	0.9893	0.0001	0.0001	0.2567	0.8586	0.9142	ns	ns	ns	0.2567	0.8586	0.9142
miR-215-5p	0.9989	0.9957	0.9723	ns	ns	ns	0.9989	0.9957	0.9723	0.7652	0.6937	0.432	ns	ns	ns	0.7652	0.6937	0.432
miR-24-3p	0.9122	0.3922	0.8179	ns	ns	ns	0.9122	0.3922	0.8179	0.9645	0.9849	0.9999	ns	ns	ns	0.9645	0.9849	0.9999
miR-486-5p	0.9097	0.1508	0.5092	ns	ns	ns	0.9097	0.1508	0.5092	0.9813	0.4595	0.5199	ns	ns	ns	0.9813	0.4595	0.5199
miR-99b-5p	>0,9999	0.8973	0.8467	ns	ns	ns	0.9999	0.8973	0.8467	0.8916	0.9752	0.8779	ns	ns	ns	0.8916	0.9752	0.8779
miR-3960	0.8328	0.3663	0.0637	ns	ns	ns	0.8328	0.3663	0.0637	0.3133	0.8419	0.952	ns	ns	ns	0.3133	0.8419	0.952
miR-27a-3p	0.9698	0.9716	0.9999	ns	ns	ns	0.9698	0.9716	0.9999	0.8698	0.9056	0.9908	ns	ns	ns	0.8698	0.9056	0.9908
let-7a-5p	>0,9999	0.9675	0.9527	ns	ns	ns	0.9999	0.9675	0.9527	0.9912	0.9975	>0,9999	ns	ns	ns	0.9912	0.9975	0.9999
miR-199b-3p	>0,9999	0.8509	0.892	ns	ns	ns	0.9999	0.8509	0.892	0.9608	0.8775	0.7917	ns	ns	ns	0.9608	0.8775	0.7917
miR-378a-3p	0.9997	0.6613	0.7803	ns	ns	ns	0.9997	0.6613	0.7803	0.9824	0.9914	0.9998	ns	ns	ns	0.9824	0.9914	0.9998
miR-200b-3p	0.9878	0.9173	0.9927	ns	ns	ns	0.9878	0.9173	0.9927	0.9751	0.9475	0.8977	ns	ns	ns	0.9751	0.9475	0.8977
miR-10b-5p	>0,9999	0.9112	0.8902	ns	ns	ns	0.9999	0.9112	0.8902	0.9602	0.9904	0.9532	ns	ns	ns	0.9602	0.9904	0.9532
miR-27b-3p	>0,9999	>0,9999	0.9999	ns	ns	ns	0.9999	0.9999	0.9999	0.9929	0.8716	0.8352	ns	ns	ns	0.9929	0.8716	0.8352
let-7i-5p	>0,9999	0.9995	0.9993	ns	ns	ns	0.9999	0.9995	0.9993	0.9981	0.9879	0.9813	ns	ns	ns	0.9981	0.9879	0.9813
miR-191-5p	>0,9999	<0,0001	<0,0001	ns	***	***	0.9999	0.0001	0.0001	0.1474	0.3955	0.9778	ns	ns	ns	0.1474	0.3955	0.9778
miR-92a-3p	>0,9999	0.7698	0.753	ns	ns	ns	0.9999	0.7698	0.753	0.8731	0.8842	0.9818	ns	ns	ns	0.8731	0.8842	0.9818
miR-25-3p	>0,9999	0.0192	0.0156	ns	*	*	0.9999	0.0192	0.0156	0.636	0.8066	0.9953	ns	ns	ns	0.636	0.8066	0.9953
miR-320a	>0,9999	0.9584	0.9571	ns	ns	ns	0.9999	0.9584	0.9571	0.9564	0.9905	0.9993	ns	ns	ns	0.9564	0.9905	0.9993
miR-23b-3p	0.9987	0.9554	0.9914	ns	ns	ns	0.9987	0.9554	0.9914	0.9997	>0,9999	0.9997	ns	ns	ns	0.9997	0.9999	0.9997
miR-150-5p	0.9995	0.9299	0.9762	ns	ns	ns	0.9995	0.9299	0.9762	>0,9999	0.991	0.9915	ns	ns	ns	0.9999	0.991	0.9915
let-7g-5p	>0,9999	>0,9999	>0,9999	ns	ns	ns	0.9999	0.9999	0.9999	0.9719	0.9982	0.9797	ns	ns	ns	0.9719	0.9982	0.9797
miR-100-5p	>0,9999	0.9974	0.9944	ns	ns	ns	0.9999	0.9974	0.9944	0.9563	0.9614	0.8995	ns	ns	ns	0.9563	0.9614	0.8995
miR-1246	0.0011	<0,0001	<0,0001	**	***	***	0.0011	0.0001	0.0001	0.1401	0.0057	0.1131	ns	**	ns	0.1401	0.0057	0.1131
let-7f-5p	0.9997	>0,9999	>0,9999	ns	ns	ns	0.9997	0.9999	0.9999	0.9755	0.9963	0.999	ns	ns	ns	0.9755	0.9963	0.999
miR-29a-3p	0.9999	0.9855	0.9963	ns	ns	ns	0.9999	0.9855	0.9963	0.9986	0.9995	>0,9999	ns	ns	ns	0.9986	0.9995	0.9999
miR-148a-3p	0.9299	0.9856	>0,9999	ns	ns	ns	0.9299	0.9856	0.9999	0.7329	0.1202	0.2718	ns	ns	ns	0.7329	0.1202	0.2718
miR-99a-5p	0.9989	0.9972	>0,9999	ns	ns	ns	0.9989	0.9972	0.9999	0.9816	0.9964	0.9801	ns	ns	ns	0.9816	0.9964	0.9801
miR-23a-3p	0.9999	0.9996	>0,9999	ns	ns	ns	0.9999	0.9996	0.9999	0.9936	0.9987	0.993	ns	ns	ns	0.9936	0.9987	0.993
miR-22-3p	0.9867	0.992	0.9107	ns	ns	ns	0.9867	0.992	0.9107	0.8177	0.9961	0.8972	ns	ns	ns	0.8177	0.9961	0.8972
miR-93-5p	>0,9999	0.8869	0.8507	ns	ns	ns	0.9999	0.8869	0.8507	0.9224	0.9759	0.9999	ns	ns	ns	0.9224	0.9759	0.9999
miR-30d-5p	0.9948	0.4365	0.6708	ns	ns	ns	0.9948	0.4365	0.6708	0.9809	0.9819	0.9971	ns	ns	ns	0.9809	0.9819	0.9971
miR-145-5p	0.9962	>0,9999	0.9943	ns	ns	ns	0.9962	0.9999	0.9943	0.9304	0.9574	0.9974	ns	ns	ns	0.9304	0.9574	0.9974
miR-214-3p	0.9991	0.9882	0.9988	ns	ns	ns	0.9991	0.9882	0.9988	0.994	0.9948	0.9993	ns	ns	ns	0.994	0.9948	0.9993
miR-126-3p	0.9999	0.9925	0.9984	ns	ns	ns	0.9999	0.9925	0.9984	0.9978	0.9985	0.9956	ns	ns	ns	0.9978	0.9985	0.9956
miR-30a-5p	0.4502	<0,0001	<0,0001	ns	***	***	0.4502	0.0001	0.0001	0.0608	0.2107	0.0066	ns	ns	**	0.0608	0.2107	0.0066
miR-1307-3p	>0,9999	0.9939	0.9988	ns	ns	ns	0.9999	0.9939	0.9988	0.9981	0.9977	0.9945	ns	ns	ns	0.9981	0.9977	0.9945
miR-200c-3p	>0,9999	>0,9999	>0,9999	ns	ns	ns	0.9999	0.9999	0.9999	0.9994	0.9993	0.9982	ns	ns	ns	0.9994	0.9993	0.9982
miR-146b-5p	0.0041	0.9956	0.0406	**	ns	*	0.0041	0.9956	0.0406	0.0439	0.0018	0.1053	*	**	ns	0.0439	0.0018	0.1053
miR-3182	0.6388	0.9854	0.5363	ns	ns	ns	0.6388	0.9854	0.5363	0.5606	0.8517	0.9978	ns	ns	ns	0.5606	0.8517	0.9978
miR-122-5p	0.9996	0.9926	0.9992	ns	ns	ns	0.9996	0.9926	0.9992	>0,9999	0.996	0.9959	ns	ns	ns	0.9999	0.996	0.9959
miR-146a-5p	0.9998	0.992	0.9727	ns	ns	ns	0.9998	0.992	0.9727	0.9664	0.9392	0.9797	ns	ns	ns	0.9664	0.9392	0.9797
miR-30e-5p	>0,9999	0.9996	>0,9999	ns	ns	ns	0.9999	0.9996	0.9999	0.9992	0.9816	0.9855	ns	ns	ns	0.9992	0.9816	0.9855
miR-342-3p	>0,9999	0.9995	>0,9999	ns	ns	ns	0.9999	0.9995	0.9999	0.9964	0.9941	0.9982	ns	ns	ns	0.9964	0.9941	0.9982
miR-125b-5p	>0,9999	0.9988	0.9997	ns	ns	ns	0.9999	0.9988	0.9997	>0,9999	0.9746	0.9722	ns	ns	ns	0.9999	0.9746	0.9722
miR-151a-5p	0.9999	0.9994	>0,9999	ns	ns	ns	0.9999	0.9994	0.9999	0.9962	0.9933	0.9978	ns	ns	ns	0.9962	0.9933	0.9978
miR-4454	>0,9999	>0,9999	>0,9999	ns	ns	ns	0.9999	0.9999	0.9999	0.992	0.9706	0.9854	ns	ns	ns	0.992	0.9706	0.9854
miR-15b-5p	>0,9999	>0,9999	0.9993	ns	ns	ns	0.9999	0.9999	0.9993	0.9701	0.9938	0.967	ns	ns	ns	0.9701	0.9938	0.967
miR-17-5p	>0,9999	0.9999	>0,9999	ns	ns	ns	0.9999	0.9999	0.9999	0.9994	>0,9999	>0,9999	ns	ns	ns	0.9994	0.9999	0.9999
miR-103a-3p	>0,9999	>0,9999	>0,9999	ns	ns	ns	0.9999	0.9999	0.9999	0.9983	0.9929	0.9964	ns	ns	ns	0.9983	0.9929	0.9964
miR-423-5p	0.9878	0.9999	0.9848	ns	ns	ns	0.9878	0.9999	0.9848	0.8702	0.9998	0.9457	ns	ns	ns	0.8702	0.9998	0.9457
miR-31-5p	>0,9999	0.9998	>0,9999	ns	ns	ns	0.9999	0.9998	0.9999	0.9998	0.9985	0.9991	ns	ns	ns	0.9998	0.9985	0.9991
miR-221-3p	>0,9999	>0,9999	>0,9999	ns	ns	ns	0.9999	0.9999	0.9999	0.9993	0.9967	0.9982	ns	ns	ns	0.9993	0.9967	0.9982
miR-125a-5p	>0,9999	0.9997	0.9998	ns	ns	ns	0.9999	0.9997	0.9998	0.9991	0.9863	0.99	ns	ns	ns	0.9991	0.9863	0.99
miR-30b-5p	>0,9999	0.9994	0.9996	ns	ns	ns	0.9999	0.9994	0.9996	0.9975	0.9978	0.9942	ns	ns	ns	0.9975	0.9978	0.9942
miR-451a	>0,9999	0.9998	>0,9999	ns	ns	ns	0.9999	0.9998	0.9999	0.9984	0.999	>0,9999	ns	ns	ns	0.9984	0.999	0.9999
miR-26b-5p	>0,9999	0.1863	0.2331	ns	ns	ns	0.9999	0.1863	0.2331	0.8443	0.9084	0.9953	ns	ns	ns	0.8443	0.9084	0.9953
miR-6087	>0,9999	>0,9999	>0,9999	ns	ns	ns	0.9999	0.9999	0.9999	0.9762	0.9998	0.9937	ns	ns	ns	0.9762	0.9998	0.9937
miR-30c-5p	>0,9999	0.6995	0.699	ns	ns	ns	0.9999	0.6995	0.699	0.8986	0.9661	>0,9999	ns	ns	ns	0.8986	0.9661	0.9999
miR-425-5p	>0,9999	>0,9999	>0,9999	ns	ns	ns	0.9999	0.9999	0.9999	0.9956	0.9967	0.9996	ns	ns	ns	0.9956	0.9967	0.9996
miR-140-3p	>0,9999	0.856	0.8702	ns	ns	ns	0.9999	0.856	0.8702	0.9544	0.9601	0.9943	ns	ns	ns	0.9544	0.9601	0.9943
miR-532-5p	>0,9999	>0,9999	>0,9999	ns	ns	ns	0.9999	0.9999	0.9999	0.9978	0.9982	0.9998	ns	ns	ns	0.9978	0.9982	0.9998
miR-181b-5p	>0,9999	0.9966	0.9978	ns	ns	ns	0.9999	0.9966	0.9978	0.9947	0.9992	0.9948	ns	ns	ns	0.9947	0.9992	0.9948
miR-182-5p	0.9969	0.6446	0.8315	ns	ns	ns	0.9969	0.6446	0.8315	0.9983	0.9159	0.9005	ns	ns	ns	0.9983	0.9159	0.9005
miR-4508	>0,9999	>0,9999	>0,9999	ns	ns	ns	0.9999	0.9999	0.9999	0.9858	0.9983	0.9992	ns	ns	ns	0.9858	0.9983	0.9992
miR-142-5p	>0,9999	0.1961	0.2229	ns	ns	ns	0.9999	0.1961	0.2229	0.7887	0.9044	0.9991	ns	ns	ns	0.7887	0.9044	0.9991
miR-19b-3p	>0,9999	>0,9999	>0,9999	ns	ns	ns	0.9999	0.9999	0.9999	0.9997	0.9983	0.999	ns	ns	ns	0.9997	0.9983	0.999
let-7c-5p	>0,9999	0.997	0.9979	ns	ns	ns	0.9999	0.997	0.9979	0.9987	0.9867	0.9812	ns	ns	ns	0.9987	0.9867	0.9812
miR-425-3p	>0,9999	>0,9999	>0,9999	ns	ns	ns	0.9999	0.9999	0.9999	0.9987	0.9996	>0,9999	ns	ns	ns	0.9987	0.9996	0.9999
miR-4792	0.8871	0.9816	>0,9999	ns	ns	ns	0.8871	0.9816	0.9999	0.8402	0.0015	0.0044	ns	**	**	0.8402	0.0015	0.0044
miR-101-3p	>0,9999	>0,9999	>0,9999	ns	ns	ns	0.9999	0.9999	0.9999	0.9999	0.9867	0.9849	ns	ns	ns	0.9999	0.9867	0.9849
miR-7641	0.9954	>0,9999	>0,9999	ns	ns	ns	0.9954	0.9999	0.9999	0.4746	0.8573	0.9864	ns	ns	ns	0.4746	0.8573	0.9864
miR-3665	>0,9999	>0,9999	0.9994	ns	ns	ns	0.9999	0.9999	0.9994	0.982	0.9974	0.9828	ns	ns	ns	0.982	0.9974	0.9828
miR-98-5p	>0,9999	0.9999	0.9999	ns	ns	ns	0.9999	0.9999	0.9999	0.9974	0.9971	0.9994	ns	ns	ns	0.9974	0.9971	0.9994
miR-1271-5p	>0,9999	0.9873	0.9918	ns	ns	ns	0.9999	0.9873	0.9918	0.9935	0.993	0.9987	ns	ns	ns	0.9935	0.993	0.9987
miR-4516	0.0036	0.9727	0.0172	**	ns	*	0.0036	0.9727	0.0172	0.0519	0.8597	0.1357	ns	ns	ns	0.0519	0.8597	0.1357
miR-4532	0.864	>0,9999	0.9702	ns	ns	ns	0.864	0.9999	0.9702	0.7112	0.8831	>0,9999	ns	ns	ns	0.7112	0.8831	0.9999
miR-106b-3p	>0,9999	>0,9999	>0,9999	ns	ns	ns	0.9999	0.9999	0.9999	0.9998	0.9999	>0,9999	ns	ns	ns	0.9998	0.9999	0.9999
miR-339-5p	>0,9999	0.9767	0.9817	ns	ns	ns	0.9999	0.9767	0.9817	0.9863	0.9923	0.9996	ns	ns	ns	0.9863	0.9923	0.9996
miR-148b-3p	>0,9999	>0,9999	>0,9999	ns	ns	ns	0.9999	0.9999	0.9999	>0,9999	0.9999	>0,9999	ns	ns	ns	0.9999	0.9999	0.9999
miR-223-3p	>0,9999	<0,0001	<0,0001	ns	***	***	0.9999	0.0001	0.0001	0.0916	0.4299	>0,9999	ns	ns	ns	0.0916	0.4299	0.9999
miR-186-5p	>0,9999	0.9064	0.9395	ns	ns	ns	0.9999	0.9064	0.9395	0.9782	0.9977	0.9815	ns	ns	ns	0.9782	0.9977	0.9815
miR-183-5p	0.9993	0.9786	0.9965	ns	ns	ns	0.9993	0.9786	0.9965	0.9999	>0,9999	>0,9999	ns	ns	ns	0.9999	0.9999	0.9999
miR-5100	>0,9999	>0,9999	>0,9999	ns	ns	ns	0.9999	0.9999	0.9999	0.9633	0.9207	0.9697	ns	ns	ns	0.9633	0.9207	0.9697
miR-181c-5p	>0,9999	0.9909	0.9942	ns	ns	ns	0.9999	0.9909	0.9942	0.9941	0.9944	0.9991	ns	ns	ns	0.9941	0.9944	0.9991
miR-30a-3p	>0,9999	0.9995	0.9997	ns	ns	ns	0.9999	0.9995	0.9997	0.9982	0.9976	0.9994	ns	ns	ns	0.9982	0.9976	0.9994
miR-374a-5p	>0,9999	>0,9999	>0,9999	ns	ns	ns	0.9999	0.9999	0.9999	0.999	>0,9999	0.9998	ns	ns	ns	0.999	0.9999	0.9998
miR-4448	0.9989	>0,9999	>0,9999	ns	ns	ns	0.9989	0.9999	0.9999	0.8733	0.8098	0.9416	ns	ns	ns	0.8733	0.8098	0.9416
miR-340-5p	>0,9999	>0,9999	>0,9999	ns	ns	ns	0.9999	0.9999	0.9999	0.9969	0.9991	>0,9999	ns	ns	ns	0.9969	0.9991	0.9999
miR-148a-5p	>0,9999	0.9992	0.9994	ns	ns	ns	0.9999	0.9992	0.9994	0.9963	0.9961	0.9902	ns	ns	ns	0.9963	0.9961	0.9902
